# Type I IFN-activated lung monocytes and macrophages as initiators and drivers of fibrosis at the alveolar barrier in IPF

**DOI:** 10.1101/2025.05.09.25326523

**Authors:** Vishal Nathwani, Praveen Weeratunga, Jeongmin Woo, Laura Denney, Chaitanya Vuppusetty, Tian Hu, Sabrina Zulfikar, Andrew Achaiah, Harriet Parker, Huei-Wen Chuang, Michalina Mazurczyk, Aleksandr Fedorov, Alison Simmons, Colin Clelland, Jan Rehwinkel, Agne Antanaviciute, Ling-Pei Ho

**Affiliations:** MRC Translational Immune Discovery Unit, Weatherall Institute of Molecular Medicine, University of Oxford, UK; Chinese Academy of Medical Science Oxford Institute, University of Oxford, Oxford, UK; MRC WIMM Imaging Facility, Weatherall Institute of Molecular Medicine, University of Oxford, UK; Respiratory Medicine Unit, Nuffield Department of Medicine, University of Oxford, Oxford UK

## Abstract

Idiopathic pulmonary fibrosis (IPF) is a progressive and fatal lung disease with limited therapeutic options. Although macrophages have been implicated in pathogenesis in murine models, their role in human disease remains unclear. Here, we present a comprehensive, unbiased single-cell transcriptomic and regulon atlas of myeloid cells from the alveolar barrier and lung tissue. We demonstrate that alveolar barrier macrophages are transcriptionally distinct from their lung tissue counterparts, exhibiting a striking upregulation of type I interferon (IFN) signalling in IPF. Circulating monocytes from IPF patients are primed for type I IFN responses, particularly in early disease, and monocytes are enriched with type I IFN-associated genes at lung sites of early fibrosis. These findings suggest a central role for type I IFN-activated monocytes in the initiation of fibrosis, and for alveolar barrier-related, type I IFN-activated macrophages in perpetuating fibrosis. These insights provide a rationale for therapeutically targeting monocytes in early stages of IPF.
