## Supplementary material for "Type I IFN-activated lung monocytes and macrophages as initiators and drivers of fibrosis at the alveolar barrier in IPF": Suppl Table 1

### Sheet: Suppl Table 1
Suppl Table 1. Demographic details of patients and controls for Oxford Cohorts A-D. Abbreviations - CKD - chronic kidney disease, T2DM - type 2 diabetes mellitus, BPH - benign prostate hypertrophy, GORD - gastro-oesophageal reflux disease, HTN - hypertension, IHD - ischaemic heart disease, AF - atrial fibrillation
	Oxford Cohort A													Sample Information (Oxford Cohort A)
	Condition	Sample ID (PBMC)	Sample ID (BAL)	Gender	Age	Smoking status (ex smoker if abstinent > 1 year)	Ethnicity	Thoracic CT findings (2018 ATS criteria; Raghu G et al AJRCCM 2018)	Predicted FVC % at time of sampling	Predicted TLCO % time of sampling	Medication at time of sampling	Active Comorbidities		Condition	Sample ID (PBMC)	Sample ID (BAL)	PBMC Count (x106)/ml	BAL Count (x106)
	IPF	HT1	HT2	Male	80 to 90	Ex	British Caucasian	UIP	78	44	Pirfenidone, Omeprazole, Amlodipine, Pravastatin, Telmisartan, Febuxostat	Pulmonary hypertension, Peripheral vascular disease, hypertension, CKD		IPF	HT1	HT2	1.4	2.25
		HT3	HT4	Male	80 to 90	Never	British Caucasian	UIP	73	37	Nintedanib, Amlodipine, Atorvastatin, Clopidogrel	Hypertension			HT3	HT4	1.56	4.8
		HT1b	HT5	Female	70 to 80	Never	British Caucasian	UIP	72	52	Pirfenidone, Seretide, Metformin, Gliclazide, Lansoprazole, Levo-thyroxine, Simvastatin	Hypothryoidism, T2DM			HT1b	HT5	1.9	1.2
	Controls	HT2b	HT6	Male	70 to 80	Ex	British Caucasian	Normal	n/a	n/a	Omeprazole	Nil		Controls	HT2b	HT6	1.5	13.2
		HT3b	HT7	Female	40 to 50	Never	British Caucasian	Normal	n/a	n/a	Omeprazole	Nil			HT3b	HT7	1.4	11.5
		HT4b	HT8	Female	60 to 70	Never	British Caucasian	Normal apart from minor nodularity in left lower lobe (contralateral to BAL)	n/a	n/a	Fluoxetine, Amitriptylline, Zopiclone, Levo-thyroxine	Hypothyroidism			HT4b	HT8	1.1	4.5
	Oxford Cohort B
	Condition	Patient ID	Gender	Age	Smoking status (ex smoker if abstinent > 1 year)	Ethnicity	Thoracic CT findings (2018 ATS criteria; Raghu G et al AJRCCM 2018)	Predicted FVC % at time of sampling	Predicted TLCO % time of sampling	Medication at time of Sampling	Active Comorbidities
	IPF	XIPS001-001	Male	70 to 80	Never	British Caucasian	UIP	78	34	Nintedanib	Nil
		XIPS001-003	Male	70 to 80	Ex	British Caucasian	UIP	80	66	Perindopril, Felodipine, Tamsulosin, Gaviscon	HTN, BPH, GORD
		XIPS001-005	Male	80 to 90	Never	British Caucasian	UIP	86	50	Lamotrigine, Co-careldopa, Metformin, Allopurinol, Atorvastatin	Parkinsons Disease, T2DM, Gout
		XIPS001-006	Male	70 to 80	Never	British Caucasian	UIP	56	46	Nil	Nil
		XIPS001-007	Male	60 to 70	Ex	British Caucasian	UIP	45	25	Pirfenidone, Simvastatin, Aspirin, Lansoprazole	Glaucoma
		XIPS001-008	Male	60 to 70	Ex	British Caucasian	UIP	72	42	Lansoprazole	GORD
		XIPS001-009	Female	70 to 80	Never	British Caucasian	UIP	89	46	Pirfendione, Levothyroxine, Mebeverine, Alendronic acid, Lansoprazole, Sumatriptan	Hypothyroidism, GORD
		XIPS001-010	Male	70 to 80	Never	British Caucasian	Probable UIP	81	59	Emagliflozin, Finasteride, Metformin, Aspirin, Atorvastatin, Pioglitazone, Ramipril, Tamsulosin	T2DM, HTN, BPH, IHD
		XIPS001-012	Male	60 to 70	Current	British Caucasian	UIP	84	54	Nintedanib, Apixaban, Digoxin, Metformin	T2DM, AF
		XIPS001-016	Male	70 to 80	Ex	British Caucasian	Probable UIP	91	44	Nintedanib	Nil
		XIPS001-019	Male	70 to 80	Ex	British Caucasian	UIP	79	49	Ramipril, Bisoprolol, Clopidogrel	IHD, HTN
		XIPS001-020	Female	70 to 80	Never	British Caucasian	Probable UIP	72	74	Omeprazole, Rosuvastatin, Amlodipine, Calcium-vit D supplement	IHD, HTN
		XIPS001-021	Male	70 to 80	Ex	British Caucasian	Probable UIP	85	60	Clopidogrel, Lisinopril, Simvastatin, Carbocisteine	HTN
		XIPS001-022	Male	60 to 70	Ex	British Caucasian	Probable UIP	59	40	Allopurinol	GORD
		XIPS001-025	Male	70 to 80	Ex	British Caucasian	Probable UIP	86	39	Amlodipine, Omeprazole, Aspirin, Spironolactone	HTN, IHD, GORD
		XIPS001-027	Male	70 to 80	Ex	British Caucasian	Probable UIP	62	46	Omeprazole, Co-trimoxazole, Lorazepam, Tiotropium	GORD, COPD
		AEIPF 96	Male	70 to 80	Ex	British Caucasian	UIP	57	39	Furosemide, Omeprazole, Cardivelol, Atorvastatin, GTN	IHD
		AEIPF 70	Male	80 to 90	Ex	British Caucasian	UIP	82	91	Nintedanib, Bendroflumathiazide, Omeprazole, Simvastatin	BPH, HTN
		AEIPF 67	Male	70 to 80	Never	British Caucasian	UIP	69	39	Nintedanib, Bisoprolol, Apixaban, Carbocysteine, Fluticasone	AF, HTN
		AEIPF 64	Female	80 to 90	Never	British Caucasian	UIP	106	85	Nil	Nil
		AEIPF 58	Female	80 to 90	Ex	British Caucasian	UIP	61	60	Nintedanib, Esomeprazole, Losartan, Lantoprost	GORD
	Controls	HC 072	Male	70 to 80	Ex	British Caucasian	n/a	n/a	n/a	Pravastatin	Nil
		HC 071	Male	70 to 80	Never	British Caucasian	n/a	n/a	n/a	Amlodipine, Allopurinol, Colchicine, Ramipril, Bisoprolol, Rivaroxiban	AF, HTN, Gout, Hereditary haematochromatosis (well controlled, liver function, ferritin and haemaglobin normal)
		HC 070	Female	70 to 80	Never	British Caucasian	n/a	n/a	n/a	Losartan, Apixaban, Amlodipine	Chronic pulmonary thromboembolic disease, HTN
		HC 069	Female	70 to 80	Current	British Caucasian	n/a	n/a	n/a	Atorvastatin, Losartan, Bendroflumathiazide	HTN
		HC 068	Male	80 to 90	Ex	British Caucasian	n/a	n/a	n/a	Atorvastatin	Nil
		HC 044	Female	70 to 80	Never	British Caucasian	n/a	n/a	n/a	Nil	Nil
		HC 038	Female	70 to 80	Never	British Caucasian	n/a	n/a	n/a	Zopiclone	Nil
		HC 037	Male	70 to 80	Ex	British Caucasian	n/a	n/a	n/a	Latanoprost	Glaucoma
		HC 031	Female	70 to 80	Never	British Caucasian	n/a	n/a	n/a	Amlodipine, Denosumab	HTN
		HC 030	Male	70 to 80	Never	British Caucasian	n/a	n/a	n/a	Aspirin, Ranitidine, Bisoprolol	HTN, IHD
		HC 000	Female	50 to 60	Never	Asian	n/a	n/a	n/a	Nil	Nil
	Oxford cohort C
	Condition	Patient ID	Gender	Age	Smoking status (ex smoker if abstinent > 1 year)	Ethnicity	Thoracic CT findings (2018 ATS criteria; Raghu G et al AJRCCM 2018)	Predicted FVC % at time of sampling	Predicted TLCO % time of sampling	Medication at time of Sampling	Active Comorbidities
	IPF	IPF5	Male	80 to 90	Never	British Caucasian	UIP	62	36	Nintedanib, Levo-thyroxine	Hypothyroidism, HTN
		IPF6	Female	70 to 80	Never	British Caucasian	Probable UIP	75	68	Pirfenidone, Amlodipine, Omeprazole, Candesartan,Carbocysteine, Atorvastatin	HTN
		IPF7	Male	70 to 80	Never	British Caucasian	UIP	108	57	Carbocysteine, Metoclopramide, Lansoprazole, Simvastatin	GORD, HTN
		IPF8	Male	80 to 90	Current	British Caucasian	Probable UIP	79	47	Nintedanib, Amlodipine, Atorvastatin, Clopidogrel	HTN
		IPF12	Male	70 to 80	Ex	British Caucasian	UIP	60	42	Pirfenidone,Thyroxine, Ramipril, Atorvastatin, Lansoprazole	GORD, cardiac failure, hypothyroidism
		IPF14	Male	70 to 80	Ex	British Caucasian	UIP	124	72	Omeprazole, Simvastatin, Aspirin	GORD, HTN, CKD (mild and discharged from medical follow up)
		IPF15	Male	70 to 80	Never	British Caucasian	UIP	73	59	Metformin, Insulin, Tramadol, Lisinopril, Aspirin, Nintedanib	HTN, T2DM
		IPF18	Male	50 to 60	Never	British Caucasian	Probable UIP	86	70	Omeprazole, Aspirin, Vitamin C gel	GORD, Hiatus Hernia, Barretts oesophogus
		IPF19	Male	70 to 80	Never	British Caucasian	Probable UIP	63	86	Lisinopril, Doxazosin, Carbocysteine, Omeprazole, Naproxen, Laxido, Nintedanib	HTN
		IPF21	Male	50 to 60	Never	British Caucasian	Probable UIP	88	70	Omeprazole, Nintedanib, Aspirin, Digoxin, Bisoprolol, Metformin	AF, T2DM
		IPF22	Male	70 to 80	Ex	British Caucasian	Definite UIP	65	63	Nintedanib, Losartan, Mirabegron, Omepazole	HTN
		IPF23	Female	70 to 80	Never	British Caucasian	Probable UIP	84	66	Losartan, Lansoprazole, Lipitor, Alendronic Acid, Prochlorperazine, Amoxicillin, Pirfenidone, Dermovate, Quetiapine	HTN, Bipolar disorder
		IPF025	Male	80 to 90	Never	British Caucasian	UIP	90	54	Atorvastatin, Omeprazole	GORD
		AEIPF001/01	Male	70 to 80	Ex	British Caucasian	UIP	71	74	Pirfenidone, Simvastatin, Loratidine, Lansoprazole	HTN, GORD
		AEIPF002/01	Female	60 to 70	Ex	British Caucasian	UIP	85	25	Levo-thyroxine	Hypothyroidism
		AEIPF003/01	Male	70 to 80	Ex	White British	UIP	64	61	Nintedanib, Levo-thyroxine, Lansoprazole	Hypothyroidism
		AEIPF004/01	Male	50 to 60	Never	White British	Probable UIP	65	58	Nintedanib, Lansoprazole	HTN
		AEIPF006/01	Male	80 to 90	Never	White British	Probable UIP	66	49	Pirfenidone, Allopurinol, Bisoprolol, Bumetanide, Warfarin	AF, Cardiac failure, HTN
		AEIPF007/01	Male	70 to 80	Ex	White British	UIP	90	72	Omeprazole, Simvastatin, Tamsulosin, Warfain	Aortic Stenosis, AF, GORD
		AEIPF008/01	Male	80 to 90	Ex	White British	UIP	116	60	Carbocysteine	COPD
		AEIPF009/01	Male	80 to 90	Ex	Pakistani	Probable UIP	49	Unrecordable	Simvastatin, Senna, Calcium, lansoprazole, Tamsulosin, Fostair, Trospium, Spiriva.	COPD, Hiatus Hernia
		AEIPF010/01	Male	80 to 90	Ex	White British	Probable UIP	99	41	Nintedanib, Carbocysteine, Bisoprolol, Omerpazole	AF
		AEIPF011/01	Male	70 to 80	Ex	White British	UIP	102	69	Atorvastatin	Nil
	Controls	HC1	Male	80 to 90	Never	White British	n/a	n/a	n/a	Aspirin, Bisoprolol, Candesartan, Lansoprazole, Metformin, Ferrous Fumarate	T2DM, IHD, chronic pancreatitis
		HC2	Male	60 to 70	Ex	White British	n/a	n/a	n/a	Nil	Nil
		LABHC5	Male	70 to 80	Never	White British	n/a	n/a	n/a	Nil	Nil
		HC5	Female	70 to 80	Never	White British	n/a	n/a	n/a	Amlodipine, Bendrofluazide	HTN
		HC7	Female	50 to 60	Never	Asian	n/a	n/a	n/a	Nil	Nil
		HC8	Female	50 to 60	Ex	White British	n/a	n/a	n/a	Nil	Nil
		HC9	Female	60 to 70	Ex	White British	n/a	n/a	n/a	Ibuprofen	Nil
		HC10	Female	60 to 70	Never	White British	n/a	n/a	n/a	Nil	Nil
		HC12	Female	70 to 80	Never	White British	n/a	n/a	n/a	none	GORD
		HC13	Male	70 to 80	Never	White British	n/a	n/a	n/a	Lisinopril, Amlodipine	HTN
		HC14	Male		Never	White British	n/a	n/a	n/a	Nil	Nil
		HC15	Male	50 to 60	Ex	White British	n/a	n/a	n/a	Nil	Nil
		HC3	Female	70 to 80	Current	White British	n/a	n/a	n/a	Nil	Nil
		HC4	Female	70 to 80	Current	White British	n/a	n/a	n/a	Atorvastatin, Aspirin, Ramipril	IHD
		HC6	Female	50 to 60	Current	White British	n/a	n/a	n/a	Nil	Nil
		HC11	Male	70 to 80	Never	White British	n/a	n/a	n/a	Amlodipine, Lisinopril, Simvastatin.	HTN
	Oxford Cohort D
	Condition	Patient ID	Gender	Age	Smoking status (ex smoker if abstinent > 1 year)	Ethnicity	Thoracic CT findings (2018 ATS criteria; Raghu G et al AJRCCM 2018)	Medication at time of Sampling	Active Comorbidities
	IPF	52276/16	F	80 to 90	Ex	British / Caucasian	UIP	Ranitidine, Ramipril, Alendronic Acid, Prednisolone (3mg/day), Aspirin, Levo-thyroxine	IHD, polymyalgia rheumatica, COPD, Hypothyroidism
		5993/13	M	60 to 70	Ex	British / Caucasian	UIP	Omeprazole, Ramipril, Aspirin	HTN
		5514/14	M	70 to 80	Ex	British / Caucasian	UIP	Bisoprolol, Ramipril	Aortic Stenosis, HTN
		38353/14	M	70 to 80	Ex	Other - Not stated	UIP	Lansoprazole, Seretide, Salbutamol, Losartan, Uniphyllin	HTN, Asthma
